# Multi-ancestry admixture mapping reveals ancestry-associated disease loci in the UK Biobank

**DOI:** 10.64898/2026.08.06.26359859

**Authors:** Riccardo Smeriglio, Sonia Moreno-Grau, Daniel Mas Montserrat, Guhan Venkataraman, David Bonet, Caterina Fuses, Manuel A. Rivas, Alessandro Savino, Stefano Di Carlo, Jordi Abante, Alexander G. Ioannidis

## Abstract

Genome-wide association studies have successfully identified thousands of genetic associations, yet their predominant reliance on European-descent populations limits insights into the full spectrum of human genetic diversity and its impact on disease. Admixture mapping offers a powerful, complementary approach by leveraging differences in haplotype frequencies across ancestral backgrounds to identify risk loci for complex traits. Here, we perform a large-scale, multi-ancestry admixture mapping study across 415,792 unrelated individuals in the UK Biobank, examining associations between local haplotype ancestry and 108 phenotypes. Our approach identifies 13 genome-wide significant ancestry-phenotype associations, recovering previously reported signals while uncovering four novel ancestry-associated findings, including new risk loci for atrial fibrillation, dermatitis, and angina pectoris. To overcome the limited resolution of traditional admixture mapping, we implemented a conditional fine-mapping framework, which enabled us to localize four putatively causal variants. *In silico* variant effect prediction and eQTL integration revealed regulatory and missense effects predominantly localized to lung, and immune tissues, aligning with captured phenotypes such as asthma, dermatitis, and hypothyroidism. Notably, our findings demonstrate striking genetic heterogeneity, revealing how the same clinical phenotype can arise through distinct genetic pathways depending on the ancestral background. Overall, this work highlights the critical importance of modeling local ancestry structure to refine genetic associations, uncover novel disease mechanisms, and improve the equitable translation of genomic medicine.
