## Supplementary Tables for "Multi-ancestry admixture mapping reveals ancestry-associated disease loci in the UK Biobank"

### Sheet: Table S1
UKBB Phenotypes: List of phenotypes used in this study and basic demographic information per cohort in the UKBB.
Phenotype	Phenotype_Code	Mean_Age_Cases	SD_Age_Cases	Mean_Age_Controls	SD_Age_Controls	%Women_Cases	%Men_Cases	%Women_Controls	%Men_Controls	Total_Cases
other_joint_disorders,_not_elsewhere_classified	HC1230	66.39	7.84	65.17	8.21	43.04	56.96	46.23	53.77	75108
High_cholesterol	HC269	69.58	6.49	64.73	8.2	56.79	43.21	43.97	56.03	59294
Cataract	HC25	71.39	5.81	64.87	8.13	43.45	56.55	45.88	54.12	34217
Essential_hypertension	HC273	69.43	6.75	64.2	8.16	53.29	46.71	43.47	56.53	99813
Heart_attack_(MI)	HC326	70.14	6.53	65.18	8.16	75.9	24.1	44.4	55.6	18120
gastritis_and_duodenitis	HC1087	67.63	7.53	65.14	8.19	46.27	53.73	45.63	54.37	42158
menopausal_and_other_perimenopausal_disorders	HC1362	66.84	6.98	65.26	8.23	0.04	99.96	49.28	50.72	32192
Cholecystitis	HC225	67.25	7.74	65.29	8.17	30.71	69.29	46.37	53.63	19199
other_disorders_of_skin_and_subcutaneous_tissue,_not_elsewhere_classified	HC1205	67.12	7.66	65.21	8.19	42.97	57.03	45.96	54.04	39762
other_anaemias	HC620	67.4	8.01	65.29	8.15	38.74	61.26	46.01	53.99	19423
excessive,_frequent_and_irregular_menstruation	HC1359	61.21	7.26	65.64	8.14	0.03	99.97	48.54	51.46	25969
gastro-oesophageal_reflux_disease	HC1080	67.31	7.61	65.12	8.2	45.34	54.66	45.73	54.27	52825
Dyspepsia_/_indigestion	HC316	67.09	7.64	65.32	8.17	36.73	63.27	46.01	53.99	15444
cholelithiasis	HC1125	67.55	7.59	65.25	8.17	28.57	71.43	46.67	53.33	24070
obesity	HC689	66.37	7.77	65.31	8.18	45.15	54.85	45.73	54.27	29440
hyperplasia_of_prostate	HC1322	71.12	5.63	65.07	8.16	99.96	0.04	42.75	57.25	22712
Hypertension	HC215	68.42	7.22	63.81	8.17	52.48	47.52	42.19	57.81	150124
iron_deficiency_anaemia	HC607	65.86	8.36	65.36	8.15	31.61	68.39	46.33	53.67	19351
Skin_cancer	cancer1003	69.6	6.81	65.09	8.16	49.47	50.53	45.43	54.57	28290
diverticular_disease_of_intestine	HC1106	69.56	6.6	64.95	8.18	46.12	53.88	45.64	54.36	40901
Arthritis_(nos)	HC78	68.83	6.95	65.16	8.18	37.32	62.68	46.22	53.78	26276
Unclassifiable	HC43	66.24	7.98	65.34	8.17	44.08	55.92	45.77	54.23	20307
acquired_deformities_of_fingers_and_toes	HC1225	67.62	7.13	65.29	8.19	17.85	82.15	46.84	53.16	17632
Lung_cancer_(FH)	FH1001	66.81	7.83	64.58	8.23	43.79	56.21	46.75	53.25	158371
diaphragmatic_hernia	HC1098	68.44	7.22	65.08	8.18	43.77	56.23	45.87	54.13	39252
Pneumonia	HC36	68.75	7.46	65.22	8.16	54.54	45.46	45.26	54.74	20334
Diabetes_(FH)	FH1220	65.3	8.14	65.41	8.16	47.07	52.93	45.23	54.77	109052
inguinal_hernia	HC1094	68.62	7.31	65.19	8.17	91.82	8.18	43.07	56.93	23705
angina_pectoris	HC937	70.39	6.29	65.05	8.16	64.62	35.38	44.46	55.54	26968
otitis_externa	HC900	65.86	7.9	65.36	8.17	46.89	53.11	45.63	54.37	19288
other_arthrosis	HC1224	69.21	6.63	64.72	8.22	37.16	62.84	47.14	52.86	64418
dermatophytosis	HC553	66.09	7.92	65.33	8.17	54.2	45.8	45.09	54.91	29032
unspecified_diabetes_mellitus	HC652	68.57	7.15	65.22	8.17	63.01	36.99	44.82	55.18	21096
Migraine	HC86	64.15	7.9	65.43	8.17	23.35	76.65	46.57	53.43	16799
mononeuropathies_of_upper_limb	HC826	66.58	7.59	65.32	8.18	32.7	67.3	46.3	53.7	19869
dyspepsia	HC1088	67.08	7.68	65.31	8.17	37.14	62.86	46.01	53.99	16190
seborrhoeic_keratosis	HC1190	68.31	7	65.19	8.19	43.33	56.67	45.84	54.16	26334
gonarthrosis_[arthrosis_of_knee]	HC1222	68.98	6.94	65.11	8.18	47.23	52.77	45.57	54.43	31030
fibroblastic_disorders	HC1261	67.18	7.7	65.29	8.17	54.47	45.53	45.26	54.74	20662
Bowel_cancer_(FH)	FH1019	66.33	7.95	65.12	8.2	45.15	54.85	45.84	54.16	95340
High_BP_(FH)	FH1065	65.6	8.12	65.06	8.21	45.72	54.28	45.64	54.36	262676
other_hypothyroidism	HC643	67.43	7.48	65.23	8.19	17.88	82.12	47.7	52.3	29825
dorsalgia	HC1250	65.94	8.02	65.29	8.18	42.8	57.2	46.16	53.84	62194
Haemorrhoids_/_piles	HC61	66.71	7.8	65.28	8.18	49.29	50.71	45.43	54.57	29066
AD_asthma	HC1581	65.03	8.32	65.43	8.13	42.23	57.77	46.22	53.78	58668
Anaemia	HC125	67.01	8.27	65.27	8.14	39.22	60.78	46.11	53.89	27066
AD_myocardial_infarction	HC1574	70.16	6.52	65.18	8.16	75.93	24.07	44.4	55.6	17986
Hayfever/allergic_rhinitis	HC49	63.7	8.14	65.49	8.15	46.48	53.52	45.63	54.37	28405
Other_joint_disorder	HC285	66.42	7.84	65.26	8.19	42.16	57.84	46.1	53.9	46160
other_soft_tissue_disorders,_not_elsewhere_classified	HC1266	66.43	7.88	65.17	8.2	40.62	59.38	46.67	53.33	71979
internal_derangement_of_knee	HC1228	65.34	7.89	65.38	8.17	55.46	44.54	45.24	54.76	19179
disorders_of_lipoprotein_metabolism_and_other_lipidaemias	HC700	69.38	6.64	64.34	8.2	57.12	42.88	42.71	57.29	91200
Diabetes	HC221	68.31	7.39	65.14	8.17	59.85	40.15	44.55	55.45	32823
Severe_depression_(FH)	FH1286	64.9	8	65.47	8.19	38.54	61.46	47.05	52.95	70728
acute_pharyngitis	HC1003	64.64	8.19	65.42	8.16	37.12	62.88	46.11	53.89	20910
sleep_disorders	HC819	66.1	7.72	65.35	8.17	54.64	45.36	45.38	54.62	14631
Non-melanoma_skin_cancer	cancer1060	69.87	6.66	65.11	8.16	50.93	49.07	45.37	54.63	25277
pneumonia,_organism_unspecified	HC1017	68.6	7.52	65.22	8.16	54.2	45.8	45.27	54.73	20887
Osteoarthritis	HC376	69.43	6.42	64.99	8.2	35.08	64.92	46.71	53.29	38957
non-insulin-dependent_diabetes_mellitus	HC649	68.77	7.11	65.14	8.18	60.5	39.5	44.65	55.35	28897
Depression	HC41	64.13	7.85	65.46	8.17	34.71	65.29	46.42	53.58	27515
irritable_bowel_syndrome	HC1107	65.09	8.02	65.4	8.17	27.25	72.75	46.94	53.06	28102
vasomotor_and_allergic_rhinitis	HC1021	63.99	8.21	65.53	8.14	45.14	54.86	45.75	54.25	42697
migraine	HC815	64.24	7.98	65.44	8.16	24.43	75.57	46.78	53.22	21553
other_enthesopathies	HC1265	65.5	7.73	65.37	8.19	45.47	54.53	45.7	54.3	28648
Chronic_bronchitis/emphysema_(FH)	FH1113	66.9	7.77	64.93	8.22	42.47	57.53	46.63	53.37	100205
synovitis_and_tenosynovitis	HC1255	66.89	7.45	65.32	8.18	38.32	61.68	45.96	54.04	15896
Back_pain	HC7	65.79	8.09	65.37	8.16	42.29	57.71	45.8	54.2	13906
unspecified_acute_lower_respiratory_infection	HC1020	66.98	7.88	65.17	8.17	44.83	55.17	45.8	54.2	51810
other_arthritis	HC1218	68.75	6.96	65.16	8.18	38.42	61.58	46.16	53.84	27025
Breast_cancer	cancer1002	67.93	7.21	65.28	8.18	0.73	99.27	47.38	52.62	15990
mental_and_behavioural_disorders_due_to_use_of_tobacco	HC726	64.94	8.2	65.42	8.15	53.35	46.65	45.05	54.95	34184
Gallstones	HC188	67.52	7.62	65.27	8.17	28.34	71.66	46.58	53.42	21627
depressive_episode	HC739	64.5	7.99	65.48	8.17	35.39	64.61	46.88	53.12	45811
Gastro-oesophageal_reflux_(gord)_/_gastric_reflux	HC164	67.42	7.56	65.14	8.19	45.84	54.16	45.67	54.33	46188
other_disorders_of_urinary_system	HC1321	67.34	7.81	65.19	8.17	27.29	72.71	47.47	52.53	39071
Alzheimer's/dementia_(FH)	FH1263	67.64	7.04	64.98	8.28	43.51	56.49	46.07	53.93	65587
cellulitis	HC1139	66.91	7.85	65.29	8.17	50.84	49.16	45.38	54.62	24997
essential_(primary_hypertension)	HC932	69.3	6.82	64.08	8.15	52.85	47.15	43.32	56.68	109702
chronic_ischaemic_heart_disease	HC942	70.36	6.31	64.97	8.16	71.04	28.96	43.63	56.37	33179
haemorrhoids_and_perianal_venous_thrombosis	HC1113	65.82	7.98	65.35	8.17	49.02	50.98	45.45	54.55	29827
shoulder_lesions	HC1263	66.95	7.55	65.27	8.19	44.2	55.8	45.79	54.21	28533
acute_sinusitis	HC1002	65.24	7.94	65.39	8.17	30.99	69.01	46.44	53.56	21631
other_disorders_of_external_ear	HC901	67.46	7.59	65.25	8.18	53.82	46.18	45.18	54.82	26192
acute_upper_respiratory_infections_of_multiple_and_unspecified_sites	HC1007	65.29	8.12	65.39	8.16	38.91	61.09	46.47	53.53	45551
Hiatus_hernia	HC310	68.26	7.35	64.92	8.19	58.11	41.89	43.7	56.3	60888
Inguinal_hernia	HC243	68.75	7.26	65.22	8.17	92.54	7.46	43.45	56.55	20144
other_diseases_of_anus_and_rectum	HC1111	66.89	7.77	65.25	8.18	48.86	51.14	45.42	54.58	34785
other_anxiety_disorders	HC745	65.06	8.14	65.39	8.16	35.04	64.96	46.19	53.81	20035
Hypothyroidism/myxoedema	HC219	67.5	7.45	65.23	8.19	17.55	82.45	47.6	52.4	28076
other_non-infective_gastro-enteritis_and_colitis	HC1103	66.79	7.9	65.3	8.17	40.44	59.56	45.96	54.04	21971
Breast_cancer_(FH)	FH1002	66.08	8.07	65.22	8.17	37.3	62.7	47.55	52.45	80250
Prostate_cancer_(FH)	FH1044	66.61	7.82	65.24	8.18	54.1	45.9	44.75	55.25	44260
Parkinson's_disease_(FH)	FH1262	67.26	7.61	65.25	8.18	44.19	55.81	45.79	54.21	27893
spondylosis	HC1244	68.84	6.96	65.17	8.18	40.04	59.96	46.03	53.97	25052
other_cataract	HC872	71.23	5.93	64.99	8.14	43.72	56.28	45.82	54.18	27658
Angina	HC132	70.38	6.3	65.06	8.16	64.6	35.4	44.48	55.52	26573
varicose_veins_of_lower_extremities	HC990	67.52	7.54	65.28	8.17	36.92	63.08	46.09	53.91	19485
other_diseases_of_digestive_system	HC1134	67	7.97	65.32	8.16	51.4	48.6	45.49	54.51	14674
other_diseases_of_intestine	HC1112	68.46	7.1	65.22	8.18	53.54	46.46	45.29	54.71	21452
Urinary_tract_infection/kidney_infection	HC404	68.26	7.81	65.25	8.15	41.23	58.77	45.88	54.12	18229
other_functional_intestinal_disorders	HC1108	67.68	7.84	65.27	8.16	39.21	60.79	46	54	20118
Asthma	HC382	65	8.32	65.44	8.13	42.28	57.72	46.22	53.78	59484
haemorrhoids	HC991	66.68	7.82	65.29	8.17	48.76	51.24	45.48	54.52	27881
other_intervertebral_disk_disorders	HC1248	66.14	8	65.34	8.17	46.42	53.58	45.65	54.35	20169
conjunctivitis	HC860	66.12	8.03	65.34	8.16	36.02	63.98	46.17	53.83	20769
other_dermatitis	HC1158	65.47	8.17	65.37	8.16	44.48	55.52	45.81	54.19	41505
atrial_fibrillation_and_flutter	HC964	71.09	6.04	65.09	8.15	65.6	34.4	44.67	55.33	21531

### Sheet: Table S2
UKBB panel table: this table provides a summary of the panel used for UKBB LAI.
Superpopulation	Population	Samples	Superpopulation Total
AFR	YRI	123	382
AFR	ESN	96	382
AFR	MSL	85	382
AFR	GWD	63	382
AFR	MDN	9	382
AFR	AFR	6	382
AHG	AHG	19	21
AHG	KHS	2	21
EAS	JPT	117	494
EAS	CHS	105	494
EAS	CDX	88	494
EAS	CHB	78	494
EAS	HAN	29	494
EAS	KHV	26	494
EAS	EAS	21	494
EAS	MIA	8	494
EAS	SHE	7	494
EAS	TUJ	7	494
EAS	DAI	4	494
EAS	YII	2	494
EAS	KOR	1	494
EAS	NAX	1	494
EUR	GBR	85	155
EUR	CEU	69	155
EUR	NOR	1	155
NAT	NAT	40	75
NAT	PEL	15	75
NAT	MAT	8	75
NAT	CLM	4	75
NAT	PIM	3	75
NAT	KAR	2	75
NAT	MIX	1	75
NAT	MXL	1	75
NAT	SUR	1	75
OCE	OCE	16	16
SAS	ITU	76	171
SAS	STU	71	171
SAS	GIH	16	171
SAS	PJL	6	171
SAS	BEB	2	171
WAS	DRU	21	66
WAS	BED	18	66
WAS	PAL	17	66
WAS	WAS	8	66
WAS	YMJ	2	66

### Sheet: Table S3
UKBB LAI summary table: this table provide statistics for the LAI analysis performed on UKBB with RfMix software
Dataset	Ancestry	Mean_percent_genome	Percent_IQR	Mean_tract_length_Mb	Tract_length_IQR_Mb	Mean_tracts_per_individual
UKBB	AFR	1.9	0.03-0.16%	22.14	1.83-14.73 Mb	4.8
UKBB	AHG	0.01	0.00-0.00%	3.463	1.44-3.80 Mb	0.1
UKBB	EAS	0.7	0.00-0.10%	15.117	1.77-6.73 Mb	2.6
UKBB	EUR	94.83	99.25-99.68%	99.575	37.98-144.12 Mb	53.1
UKBB	NAT	0.08	0.00-0.04%	4.73	1.34-4.55 Mb	1
UKBB	OCE	0.01	0.00-0.00%	2.483	1.44-2.34 Mb	0.2
UKBB	SAS	2.04	0.02-0.19%	21.445	3.28-24.37 Mb	5.3
UKBB	WAS	0.42	0.07-0.31%	5.956	2.15-7.26 Mb	4

### Sheet: Table S4
UKBB HLA region table: this table provides the percentage of windows assigned to each ancestry in all genom, only HLA region and all genome except for the HLA region
Region	AFR	AHG	EAS	EUR	NAT	OCE	SAS	WAS
Global	2.07	0.01	0.78	94.41	0.09	0.01	2.2	0.44
HLA	5.58	0.13	1.26	81.54	0.48	0.3	5.24	5.48
Non_HLA	2.05	0.01	0.77	94.49	0.08	0.01	2.18	0.41

### Sheet: Table S5
UKBB Significant Windows: This table reports the significant windows identified through our admixture mapping analysis in the UK Biobank (UKBB). It also includes the most relevant genes located within these windows, as well as references for previously reported associations, when available.
Phenotype	CytoBand	Ancestry	OR (CI 95%)	p value	FDR_min	FDR_max	lambda_GC	chr	START	END	n_sig_windows	diseases	genes	citation
AD_myocardial_infarction	5q14.3	AFR	0.53 (0.42, 0.68)	2.92534e-07	0.0323118	0.0487662	1.00611	5	87070639	88890359	6	Hypertrophy Left Ventricular, Arterial pressure, Blood pressure, Cardiomegaly	TMEM161B-DT, MEF2C	A Novel MEF2C Loss-of-Function Mutation Associated with Congenital Double Outlet Right Ventricle
Hypothyroidism/myxoedema	6p22.2	AFR	1.14 (1.09, 1.19)	1.44958e-08	0.00315954	0.018288	0.977708	6	26341301	28667448	24	Child Development Disorders, Pervasive	POM121L2, ZNF184, ZNF204P, ZNF391	nothing.
Heart_attack_(MI)	5q14.3	AFR	0.53 (0.42, 0.68)	2.37668e-07	0.0263597	0.126926	1.00647	5	87070639	89392278	7	Hypertrophy Left Ventricular, Arterial pressure, Blood pressure, Cardiomegaly	TMEM161B-DT, MEF2C	A Novel MEF2C Loss-of-Function Mutation Associated with Congenital Double Outlet Right Ventricle
other_hypothyroidism	6p22.2	AFR	1.12 (1.07, 1.17)	5.68663e-07	0.101016	0.101016	0.930777	6	26455811	28299687	14	Child Development Disorders, Pervasive, Hearth rate, platelet functions, diabetic nephropathies, melanoma	POM121L2, ZNF184, ZNF204P, ZNF391	nothing.
other_dermatitis	17p13.1	EAS	1.41 (1.24, 1.61)	2.92945e-07	0.0237065	0.10618	1.06558	17	8315067	9074101	8	Behcet Syndrome	CCDC42, MYH10, PIK3R6, NTN1	Functional implication of Netrin expression in malignant melanoma, The role of dermal fibroblasts in autoimmune skin diseases
atrial_fibrillation_and_flutter	20p11.1	EAS	1.49 (1.28, 1.74)	7.91157e-07	0.0843793	0.101456	1.03995	20	26231637	30577396	5	parkinson	HM13, BCL2L1, TPX2, TTLL9	nothing.
angina_pectoris	6p22.3	EUR	1.32 (1.17, 1.48)	5.29462e-06	0.192338	0.192338	1.09675	6	16705542	16807092	1	nothing	ATXN1-AS1	nothing.
angina_pectoris	10p14	EUR	1.33 (1.18, 1.49)	3.63527e-06	0.192338	0.192338	1.09675	10	7578527	8083024	5	myocardial infarction	ITIH5, TAF3	Association of gene variants with incident myocardial infarction in the Cardiovascular Health Study
atrial_fibrillation_and_flutter	6p22.3	NAT	4.69 (2.48, 8.90)	2.18087e-06	0.112546	0.112546	1.01111	6	23662489	24579822	8	depressive disorders, Cholesterol, HDL, Cardiovascular Diseases, Stroke, Hypertrophy, Left Ventricular	DCDC2, NRSN1, ISG20L2P1	nothing.
AD_asthma	6p21.33	SAS	0.91 (0.88, 0.94)	8.24137e-09	0.000226594	0.011133	1.07725	6	30933517	32900018	56		MICB-DT	Lessons from ten years of genome-wide association studies of asthma
Asthma	6p22.1	SAS	0.92 (0.89, 0.94)	2.96221e-09	7.12904e-05	0.0123406	1.0848	6	30074028	32900018	67		MICB-DT	Lessons from ten years of genome-wide association studies of asthma
Gastro-oesophageal_reflux_(gord)_/_gastric_reflux	7p12.1	WAS	1.16 (1.09, 1.23)	1.09268e-06	0.0413786	0.0569445	0.947291	7	52791961	54709291	16	Blood Glucose, Cholesterol, LDL	LINC01446, VSTM2A, POM121L12	Survival-Related lncRNA Landscape Analysis Identifies LINC01614 as an Oncogenic lncRNA in Gastric Cancer.
Hypothyroidism/myxoedema	6p21.33	WAS	1.12 (1.08, 1.15)	1.7196e-12	1.03626e-07	0.0131443	1.00575	6	30453713	32739967	58	Behcet Syndrome, thyroid microsomal antibodies HIV	HCP5	Identification of novel genetic Loci associated with thyroid peroxidase antibodies and clinical thyroid disease
other_hypothyroidism	6p21.33	WAS	1.10 (1.07, 1.14)	1.6432e-10	9.80857e-06	0.0139276	1.02831	6	30453713	32739967	58	thyroid microsomal antibodies	HCP5	Identification of novel genetic Loci associated with thyroid peroxidase antibodies and clinical thyroid disease
*The cytoBand were extracted through UCSC Genome browser (https://genome.ucsc.edu/). The informations related to Genes were extracted from the NCBI (https://www.ncbi.nlm.nih.gov/).
											333

### Sheet: Table S6
UKBB Fine-Mapping Results: This table presents the SNPs identified through our fine-mapping analysis in the UKBB dataset, including their estimated impact in terms of changes in disease probability.
Phenotype	Ancestry	SNP ID	CHROM	POS (hg19)	REF	ALT	Effect allele (A1)	Gene	Variant type	Allele frequency (involved ancestry, %)	ADD OR (95% CI)	ADD P (raw)	ADD P (BY-FDR)	LAI OR (95% CI)	LAI P (raw)	LAI P (BY-FDR)	ADD/LAI concordant	Window start	Window end	Reference
other hypothyroidism, Hypothyroidism/myxoedema	AFR	rs61737338	6	28227217	C	T	T	NKAPL	Missense	6.78%	1.41 (1.27–1.57)	7.6216e-11	2.01641e-08	1.02 (1.00–1.03)	0.0519384	0.381255	yes	28177588	28243700	Shared genetic architecture between hypothyroidism and rheumatoid arthritis: A large-scale cross-trait analysis.
AD asthma, Asthma	SAS	rs3177928	6	32412435	G	A	A	HLA-DRA	3' UTR	14.05%	0.90 (0.88–0.92)	1.38932e-28	3.12139e-26	0.98 (0.97–1.00)	0.00999273	0.0890633	yes	32383050	32430508	Genome-wide association study identifies three new susceptibility loci for adult asthma in the Japanese population. HLA-DRA. Multiancestry association study identifies new asthma risk loci that colocalize with immune-cell enhancer marks.
other hypothyroidism	WAS	rs9274569	6	32635092	C	A	A	HLA-DQB1	Intronic	54.76%	1.20 (1.18–1.22)	4.97555e-91	4.17132e-88	1.02 (1.00–1.03)	0.0065866	0.0594826	yes	32627714	32652400	Detection and interpretation of shared genetic influences on 42 human traits. Diversity and longitudinal records: Genetic architecture of disease associations and polygenic risk in the Taiwanese Han population.
Hypothyroidism/myxoedema	WAS	rs6906021	6	32626311	T	C	C	HLA-DQB1	Intergenic	65.75%	1.20 (1.17–1.22)	9.6869e-83	8.66256e-80	1.02 (1.00–1.03)	0.00670495	0.0604565	yes	32590722	32627714	Detection and interpretation of shared genetic influences on 42 human traits. Diversity and longitudinal records: Genetic architecture of disease associations and polygenic risk in the Taiwanese Han population.
*The informations related to Genes and SNPs were extracted from the NCBI (https://www.ncbi.nlm.nih.gov/) and genecards (https://www.genecards.org/).
